# Prospective multi-omic profiling identifies predictive and genetically supported molecular determinants of incident epilepsy

**DOI:** 10.64898/2026.11.18.26364966

**Authors:** Emadeldin Hassanin, Maryam Erfanian Omidvar, Priyanshu Panda, Holger Lerche, Costin Leu, Dennis Lal, Patrick May

## Abstract

Epilepsy affects approximately 50 million people worldwide, yet biomarkers capable of identifying individuals at risk before clinical onset are lacking, and the molecular mechanisms preceding disease onset remain poorly understood. Here, we integrated plasma proteomic, metabolomic, and genomic data from the UK Biobank to characterize molecular changes preceding epilepsy and evaluate their predictive and causal relevance.

We quantified 2,923 plasma proteins in ∼53,000 participants and followed incident epilepsy for up to 15 years before epilepsy diagnosis. Cox proportional hazards analyses identified 116 proteins associated with incident epilepsy, led by neurofilament light chain (NEFL; HR=2.03) and growth differentiation factor 15 (GDF15; HR=1.73). These proteins were enriched for extracellular signaling, immune regulation, and cell-death pathways and displayed distinct subtype-and age-specific signatures. A proteomic risk score comprising 32 proteins stratified epilepsy risk, with individuals in the highest quintile exhibiting a 3.5-fold greater risk than those in the lowest quintile (AUC=0.70). In parallel, 154 of 249 circulating metabolites were associated with incident epilepsy, with the strongest inverse association observed for citrate (HR=0.72) and positive associations across HDL-related metabolites (HR=1.16–1.21), implicating dysregulated energy and lipoprotein metabolism. A metabolomic risk score showed more modest discrimination (AUC=0.63). Integrating proteomic, metabolomic, polygenic, and demographic information yielded an overall AUC of 0.71 for incident epilepsy; in a separate cross-sectional analysis of individuals with early-onset epilepsy discrimination reached an AUC of 0.79.

Proteome-wide cis-pQTL Mendelian randomization identified 12 proteins associated with epilepsy after false discovery rate correction, predominantly for genetic generalized epilepsy. O-GlcNAcase (OGA), a regulator of protein O-GlcNAcylation with established roles in neuronal function and synaptic plasticity, showed the strongest protective association (OR=0.71, FDR=2.7×10⁻⁸). Serine protease 53 (PRSS53), a poorly characterized serine protease, showed strong evidence for a potential shared causal variant with epilepsy (colocalization PP.H4=0.95).

Together, these findings demonstrate that circulating molecular alterations precede epilepsy diagnosis by years and reveal complementary proteomic, metabolic, and genetic determinants of disease susceptibility, providing a framework for biologically informed risk stratification and therapeutic target prioritization.
