## Supplementary Tables for "Prospective multi-omic profiling identifies predictive and genetically supported molecular determinants of incident epilepsy"

### Sheet: ST1
Supplementary Table. Summary of predictive models used for epilepsy risk assessment
Model No.	Model Name	Predictors Included	Description
1	Covariate (Baseline) model	Age, sex, first 4 PCs	Reference model including only age, sex, and the first four principal components (PCs).
2	PRS-only model	PRS	Utilized the polygenic risk score (PRS) as the sole predictor, without other covariates.
3	MetRS-only model	MetRS	Utilized the metabolomic risk score (MetRS) as the sole predictor, without other covariates.
4	ProRS-only model	ProRS	Utilized the proteomic risk score (ProRS), derived from LASSO-selected proteins, as the sole predictor, without other covariates.
5	Baseline + PRS model	Age, sex, 4 PCs, PRS	Incorporated the PRS alongside the baseline covariates.
6	Baseline + MetRS model	Age, sex, 4 PCs, MetRS	Incorporated the MetRS alongside the baseline covariates.
7	Baseline + ProRS model	Age, sex, 4 PCs, ProRS	Incorporated the ProRS alongside the baseline covariates.
8	Baseline + PRS + MetRS model	Age, sex, 4 PCs, PRS, MetRS	Combined the PRS and MetRS with the baseline covariates.
9	Baseline + PRS + ProRS model	Age, sex, 4 PCs, PRS, ProRS	Combined the PRS and ProRS with the baseline covariates.
10	Full model	Age, sex, 4 PCs, PRS, ProRS, MetRS	Integrated all three risk scores (PRS, ProRS, and MetRS) together with the baseline covariates.

### Sheet: ST2
plasma proteins significantly associated with incident epilepsy after Bonferroni correction	HR	lower95	upper95	p	p_adj	logHR	negLogP	significant
NEFL	2.02842	1.75186	2.34864	3.16689e-21	9.25049e-18	0.707257	20.4994	TRUE
GDF15	1.73231	1.51952	1.9749	2.0866e-16	6.09494e-13	0.549454	15.6806	TRUE
WFDC2	1.87457	1.58403	2.21841	2.60816e-13	7.61843e-10	0.628381	12.5837	TRUE
SPINK1	1.80482	1.52469	2.13642	6.82154e-12	1.99257e-08	0.590461	11.1661	TRUE
CD302	2.28035	1.79823	2.89173	1.03076e-11	3.01084e-08	0.824328	10.9868	TRUE
PIGR	2.00272	1.63243	2.45701	2.76833e-11	8.08629e-08	0.694508	10.5578	TRUE
CKAP4	2.26013	1.77498	2.87788	3.73267e-11	1.09031e-07	0.815422	10.428	TRUE
VSIG4	1.81943	1.51264	2.18843	2.1173e-10	6.18462e-07	0.598521	9.67422	TRUE
ACE2	1.57072	1.36632	1.80569	2.18018e-10	6.36831e-07	0.451532	9.66151	TRUE
SHISA5	2.11383	1.67402	2.66919	3.19436e-10	9.33073e-07	0.748501	9.49562	TRUE
ANGPT2	1.89988	1.55131	2.32678	5.43385e-10	1.58723e-06	0.641793	9.26489	TRUE
EPHA2	2.05555	1.63442	2.58518	7.261e-10	2.12094e-06	0.720541	9.139	TRUE
PLAUR	2.34002	1.78324	3.07064	8.65942e-10	2.52942e-06	0.85016	9.06251	TRUE
BST2	1.48325	1.30505	1.68579	1.56924e-09	4.58375e-06	0.394238	8.80431	TRUE
RNASE6	1.78576	1.47748	2.15836	2.0079e-09	5.86508e-06	0.579842	8.69726	TRUE
CTSL	2.75985	1.9795	3.84781	2.13414e-09	6.23382e-06	1.01517	8.67078	TRUE
IL4R	1.87414	1.52471	2.30365	2.42222e-09	7.07529e-06	0.62815	8.61579	TRUE
RNF149	2.13651	1.66044	2.74909	3.58104e-09	1.04602e-05	0.759175	8.44599	TRUE
TNFRSF1B	1.55146	1.337	1.80033	7.19507e-09	2.10168e-05	0.439198	8.14297	TRUE
GGT1	1.54386	1.33216	1.7892	7.85798e-09	2.29532e-05	0.434283	8.10469	TRUE
BMPER	2.40513	1.7818	3.24652	9.80376e-09	2.86368e-05	0.877604	8.00861	TRUE
TNFRSF1A	2.04474	1.60109	2.61133	9.93736e-09	2.9027e-05	0.71527	8.00273	TRUE
AREG	1.6067	1.36555	1.89045	1.09817e-08	3.20775e-05	0.474184	7.95933	TRUE
TNFRSF10B	1.36894	1.22819	1.52583	1.40384e-08	4.10061e-05	0.31404	7.85268	TRUE
LAMP3	1.52136	1.31514	1.75991	1.64085e-08	4.79291e-05	0.419602	7.78493	TRUE
OCLN	1.71056	1.41958	2.06117	1.67127e-08	4.88179e-05	0.536818	7.77695	TRUE
PIK3IP1	2.16922	1.65101	2.85009	2.69858e-08	7.88256e-05	0.774369	7.56886	TRUE
TNFRSF6B	1.44889	1.26993	1.65306	3.53532e-08	0.000103267	0.370795	7.45157	TRUE
CHGA	1.28971	1.17727	1.4129	4.59094e-08	0.000134101	0.254421	7.3381	TRUE
LILRB4	1.67605	1.39266	2.01711	4.63482e-08	0.000135383	0.516441	7.33397	TRUE
IGFBP7	1.83653	1.47603	2.28508	4.97382e-08	0.000145285	0.607879	7.30331	TRUE
EDA2R	1.77055	1.43922	2.17817	6.50445e-08	0.000189995	0.571292	7.18679	TRUE
LTBR	2.1325	1.61994	2.80724	6.69074e-08	0.000195436	0.757295	7.17453	TRUE
IGFBP4	1.5874	1.34148	1.87839	7.41109e-08	0.000216478	0.462095	7.13012	TRUE
SIGLEC1	1.67562	1.38775	2.0232	7.99553e-08	0.000233549	0.516183	7.09715	TRUE
CD27	1.67752	1.38843	2.02679	8.28381e-08	0.00024197	0.517314	7.08177	TRUE
IL18BP	1.97951	1.53529	2.55226	1.39005e-07	0.000406033	0.682849	6.85697	TRUE
NECTIN2	2.06286	1.57508	2.70172	1.43691e-07	0.000419722	0.724096	6.84257	TRUE
CHI3L1	1.305	1.18177	1.44108	1.43758e-07	0.000419916	0.266203	6.84237	TRUE
ACVRL1	2.23774	1.65528	3.02515	1.63846e-07	0.000478593	0.805466	6.78557	TRUE
KLRB1	1.78628	1.43706	2.22037	1.72322e-07	0.000503353	0.580135	6.76366	TRUE
CXADR	1.50259	1.28982	1.75045	1.72348e-07	0.000503427	0.407187	6.76359	TRUE
CEACAM6	1.57567	1.32841	1.86894	1.78072e-07	0.000520147	0.45468	6.74941	TRUE
HAVCR1	1.3811	1.22338	1.55916	1.80233e-07	0.000526461	0.322881	6.74417	TRUE
HAVCR2	1.8065	1.44535	2.25788	2.02513e-07	0.000591541	0.591391	6.69355	TRUE
PRSS8	1.66116	1.37178	2.01159	2.02642e-07	0.000591917	0.507517	6.69327	TRUE
ASGR1	1.93911	1.50617	2.4965	2.78827e-07	0.000814454	0.662229	6.55466	TRUE
EFNA4	1.85861	1.46519	2.35766	3.25908e-07	0.000951977	0.619827	6.48691	TRUE
PDCD1LG2	1.96923	1.5181	2.55441	3.31107e-07	0.000967162	0.677641	6.48003	TRUE
GPRC5C	1.40859	1.23402	1.60784	3.87254e-07	0.00113117	0.342586	6.412	TRUE
NPC2	1.80633	1.43719	2.27029	3.98751e-07	0.00116475	0.591298	6.3993	TRUE
GFAP	1.5596	1.31245	1.8533	4.44909e-07	0.00129958	0.444429	6.35173	TRUE
SCARB2	1.83097	1.44694	2.31691	4.74663e-07	0.00138649	0.604843	6.32361	TRUE
LRG1	2.40862	1.70895	3.39474	5.15082e-07	0.00150455	0.879053	6.28812	TRUE
PALM2	1.71133	1.38749	2.11076	5.16893e-07	0.00150984	0.537272	6.2866	TRUE
FSTL1	2.74712	1.84861	4.08234	5.72578e-07	0.0016725	1.01055	6.24216	TRUE
RBP5	1.40862	1.2316	1.61109	5.72631e-07	0.00167265	0.342611	6.24213	TRUE
BSG	2.83381	1.88055	4.27029	6.39979e-07	0.00186938	1.04162	6.19383	TRUE
IL2RA	1.63087	1.34516	1.97726	6.44035e-07	0.00188123	0.489113	6.19109	TRUE
LGALS9	1.8587	1.45603	2.37273	6.49251e-07	0.00189646	0.619877	6.18759	TRUE
PILRA	1.69879	1.3778	2.09457	7.07388e-07	0.00206628	0.529915	6.15034	TRUE
VSIG2	1.42054	1.23549	1.63329	8.2309e-07	0.00240425	0.351034	6.08455	TRUE
SIRPB1	1.59056	1.32239	1.91312	8.38625e-07	0.00244962	0.464087	6.07643	TRUE
CD300A	2.18124	1.59833	2.97674	8.8274e-07	0.00257848	0.779894	6.05417	TRUE
GPR37	1.39696	1.22247	1.59636	9.07414e-07	0.00265056	0.3343	6.04219	TRUE
RAB6A	0.611708	0.50271	0.744338	9.156e-07	0.00267447	-0.491501	6.03829	TRUE
RNASE1	2.03854	1.5326	2.71151	9.90164e-07	0.00289227	0.712236	6.00429	TRUE
BAIAP2	1.35727	1.20022	1.53486	1.12154e-06	0.00327601	0.305475	5.95019	TRUE
TNFRSF10A	1.68805	1.36562	2.0866	1.28893e-06	0.00376495	0.523573	5.88977	TRUE
DSC2	1.79942	1.41713	2.28482	1.42713e-06	0.00416865	0.587462	5.84554	TRUE
CD74	1.75388	1.39271	2.20872	1.79074e-06	0.00523075	0.561832	5.74697	TRUE
RBFOX3	1.59116	1.31432	1.92631	1.91017e-06	0.00557962	0.464464	5.71893	TRUE
CSF1	2.04203	1.5221	2.73955	1.91657e-06	0.0055983	0.713942	5.71748	TRUE
SIGLEC8	1.6672	1.35035	2.0584	2.00441e-06	0.00585489	0.511148	5.69801	TRUE
CA12	1.7547	1.39027	2.21467	2.20068e-06	0.00642819	0.5623	5.65744	TRUE
CTSD	1.54173	1.28857	1.84463	2.24108e-06	0.00654619	0.432905	5.64954	TRUE
TNFRSF14	1.88277	1.44664	2.45039	2.51985e-06	0.00736049	0.632744	5.59862	TRUE
PRG2	1.53151	1.28203	1.82952	2.61822e-06	0.00764781	0.426251	5.58199	TRUE
COL6A3	1.66328	1.34443	2.05774	2.7887e-06	0.00814578	0.50879	5.5546	TRUE
NBL1	2.08753	1.53181	2.84486	3.15714e-06	0.009222	0.735981	5.50071	TRUE
LY9	1.94736	1.4706	2.57869	3.28805e-06	0.00960441	0.666477	5.48306	TRUE
GFRA1	1.94707	1.47027	2.5785	3.32541e-06	0.00971351	0.666326	5.47816	TRUE
CD83	1.73308	1.37377	2.18636	3.50294e-06	0.0102321	0.549899	5.45557	TRUE
AMBP	2.65132	1.75561	4.00403	3.55401e-06	0.0103813	0.975058	5.44928	TRUE
CDH2	1.74417	1.37821	2.20731	3.65999e-06	0.0106908	0.55628	5.43652	TRUE
TGOLN2	2.32064	1.62185	3.32052	4.11637e-06	0.0120239	0.841844	5.38549	TRUE
NCR3LG1	1.87217	1.43275	2.44636	4.33208e-06	0.012654	0.627098	5.3633	TRUE
EPHB4	2.09454	1.52575	2.87536	4.79605e-06	0.0140093	0.739332	5.31912	TRUE
RNASET2	1.98937	1.4804	2.67333	5.06456e-06	0.0147936	0.687819	5.29546	TRUE
REN	1.2607	1.14098	1.39297	5.34058e-06	0.0155998	0.231665	5.27241	TRUE
TNFSF13B	1.8272	1.40847	2.37041	5.64747e-06	0.0164963	0.602784	5.24815	TRUE
ICAM1	1.88928	1.43447	2.48828	5.96115e-06	0.0174125	0.636194	5.22467	TRUE
PGF	1.83256	1.40946	2.38268	6.11066e-06	0.0178492	0.605716	5.21391	TRUE
TFF2	1.36879	1.19465	1.56831	6.13044e-06	0.017907	0.313926	5.21251	TRUE
IL1R1	2.2852	1.59617	3.27167	6.36046e-06	0.0185789	0.826454	5.19651	TRUE
LGALS4	1.40567	1.21245	1.62969	6.37906e-06	0.0186332	0.340515	5.19524	TRUE
COLEC12	1.98531	1.47314	2.67555	6.64601e-06	0.019413	0.685774	5.17744	TRUE
DLL1	1.87876	1.42782	2.47212	6.68906e-06	0.0195387	0.630612	5.17464	TRUE
BTN2A1	2.01715	1.48458	2.74077	7.24447e-06	0.0211611	0.701686	5.13999	TRUE
TGFBR2	1.67945	1.3389	2.10662	7.32082e-06	0.0213841	0.518467	5.13544	TRUE
PILRB	1.4574	1.23594	1.71854	7.49798e-06	0.0219016	0.376652	5.12506	TRUE
MERTK	2.14102	1.53257	2.99105	8.08642e-06	0.0236204	0.761284	5.09224	TRUE
LAYN	1.69655	1.34435	2.14103	8.48487e-06	0.0247843	0.528599	5.07135	TRUE
TNFRSF4	1.59314	1.29721	1.95659	8.91748e-06	0.026048	0.465709	5.04976	TRUE
CCL7	1.31631	1.16576	1.4863	9.20179e-06	0.0268784	0.274833	5.03613	TRUE
ADGRG1	1.24285	1.12848	1.36882	1.01455e-05	0.0296351	0.217408	4.99372	TRUE
SEPTIN8	1.74888	1.36315	2.24377	1.09846e-05	0.0320861	0.558978	4.95921	TRUE
FAM3C	1.88583	1.4202	2.50413	1.16173e-05	0.0339341	0.634369	4.9349	TRUE
ADM	1.94893	1.44603	2.62672	1.17558e-05	0.0343387	0.667278	4.92975	TRUE
CNTN5	0.585528	0.460808	0.744006	1.18878e-05	0.0347242	-0.535241	4.9249	TRUE
REG3A	1.32834	1.1693	1.50902	1.27778e-05	0.0373239	0.283932	4.89355	TRUE
CD274	1.64497	1.31464	2.05831	1.34952e-05	0.0394194	0.497722	4.86982	TRUE
ECHDC3	1.29394	1.15205	1.45331	1.37124e-05	0.0400539	0.257692	4.86289	TRUE
MDK	1.37793	1.19227	1.59251	1.41481e-05	0.0413267	0.320585	4.8493	TRUE
GCHFR	1.42426	1.21344	1.67171	1.51106e-05	0.0441379	0.353653	4.82072	TRUE
GRPEL1	1.32712	1.16685	1.50941	1.63335e-05	0.04771	0.283013	4.78692	TRUE

### Sheet: ST3
outcome	gene	protein_name	chr	pos	OR	OR_lci	OR_uci	pval	p_fdr	p_bonferroni	F	PP.H3	PP.H4	coloc_class	best_susie_H4
all_epilepsy	OGA	Protein O-GlcNAcase	10	103590594	0.798426	0.732735	0.870006	2.76204e-07	0.000224554	0.000224554	269.277	0.269972	0.729634	suggestive
all_epilepsy	GALNT3	Polypeptide N-acetylgalactosaminyltransferase 3	2	166723533	1.06455	1.03412	1.09588	2.36828e-05	0.00962704	0.0192541	2218	0.999936	6.2113e-05	no_coloc
GGE	OGA	Protein O-GlcNAcase	10	103590594	0.707118	0.63833	0.78332	3.20132e-11	2.65069e-08	2.65069e-08	269.277	0.249525	0.750475	suggestive
GGE	PRSS53	Serine protease 53	16	31096876	1.03389	1.019	1.049	6.7317e-06	0.00278692	0.00557385	13055.2	0.0341552	0.952899	colocalized	0.911237
GGE	LGALS1	Galectin-1	22	38071043	1.10451	1.05412	1.15732	3.01938e-05	0.00833348	0.0250004	1267.41	0.238428	0.725156	suggestive
GGE	ITIH1	Inter-alpha-trypsin inhibitor heavy chain H1	3	52820981	0.830025	0.756929	0.910179	7.46365e-05	0.0154498	0.061799	310.197	0.269355	0.655612	suggestive
GGE	ITIH3	Inter-alpha-trypsin inhibitor heavy chain H3	3	52828628	1.08555	1.04093	1.13209	0.00012659	0.0203748	0.104816	1714.45	0.368164	0.529369	suggestive
GGE	ITIH4	Inter-alpha-trypsin inhibitor heavy chain H4	3	52837855	1.10745	1.05059	1.16739	0.000147643	0.0203748	0.122249	1050.51	0.406706	0.48013	no_coloc
GGE	PYDC1	Pyrin domain-containing protein 1	16	31259553	0.919988	0.880626	0.961109	0.00018549	0.0219408	0.153586	1832.61	0.33628	0.53956	suggestive
GGE	ITGAM	Integrin alpha-M	16	31357810	0.859064	0.791537	0.932351	0.000275832	0.026046	0.228389	429.106	0.425079	0.418061	no_coloc
GGE	DNER	Delta and Notch-like epidermal growth factor-related receptor	2	230592359	1.09068	1.04061	1.14316	0.000294603	0.026046	0.243931	1255.23	0.367517	0.403448	no_coloc
GGE	AARSD1	Alanyl-tRNA editing protein Aarsd1	17	41140545	0.825223	0.74334	0.916127	0.000314566	0.026046	0.26046	272.892	0.243662	0.466831	no_coloc
GGE	VAT1	NADPH-dependent quinone oxidoreductase VAT1	17	41293613	1.18341	1.07706	1.30027	0.000456607	0.0343701	0.378071	312.048	0.252153	0.449945	no_coloc

### Sheet: ST4
Metabolite	HR	lower95	upper95	p.value	p_adj	logHR	negLogP	significant
Citrate	0.714999	0.698407	0.731985	1.41088e-172	3.51309e-170	-0.335474	171.851	TRUE
Phospholipids in Very Large HDL	1.20556	1.18001	1.23167	1.42937e-65	3.55913e-63	0.186944	64.8449	TRUE
Average Diameter for HDL Particles	1.21093	1.18403	1.23844	1.30293e-62	3.24429e-60	0.19139	61.8851	TRUE
Concentration of Very Large HDL Particles	1.19572	1.17087	1.22109	1.75998e-62	4.38235e-60	0.178747	61.7545	TRUE
Total Lipids in Very Large HDL	1.19697	1.17129	1.22321	2.2009e-59	5.48025e-57	0.179791	58.6574	TRUE
Free Cholesterol in Very Large HDL	1.18253	1.15813	1.20745	5.92534e-56	1.47541e-53	0.167655	55.2273	TRUE
Cholesterol in Very Large HDL	1.18349	1.15824	1.2093	6.93382e-53	1.72652e-50	0.16847	52.159	TRUE
Concentration of Large HDL Particles	1.18658	1.16066	1.21308	4.70473e-52	1.17148e-49	0.171074	51.3275	TRUE
Cholesteryl Esters in Very Large HDL	1.18258	1.15723	1.20849	5.6251e-52	1.40065e-49	0.1677	51.2499	TRUE
Free Cholesterol in Large HDL	1.18692	1.16078	1.21366	2.23552e-51	5.56645e-49	0.171362	50.6506	TRUE
Phospholipids in Large HDL	1.18154	1.15475	1.20895	4.18365e-46	1.04173e-43	0.166817	45.3784	TRUE
Total Lipids in Large HDL	1.17795	1.15096	1.20557	1.2577e-43	3.13167e-41	0.163775	42.9004	TRUE
Cholesterol in Large HDL	1.17348	1.14702	1.20054	5.01884e-43	1.24969e-40	0.15997	42.2994	TRUE
Cholesteryl Esters in Large HDL	1.1717	1.14541	1.1986	1.246e-42	3.10255e-40	0.158456	41.9045	TRUE
Phospholipids to Total Lipids in Small HDL percentage	1.15904	1.13412	1.18451	2.12427e-40	5.28943e-38	0.147593	39.6728	TRUE
Triglycerides to Total Lipids in Medium LDL percentage	1.13895	1.11645	1.1619	2.04841e-37	5.10054e-35	0.130106	36.6886	TRUE
Acetone	1.07986	1.06706	1.09282	1.49795e-36	3.72991e-34	0.0768339	35.8245	TRUE
Cholesteryl Esters to Total Lipids in Small HDL percentage	0.912414	0.899375	0.925643	9.47522e-36	2.35933e-33	-0.0916609	35.0234	TRUE
Cholesterol to Total Lipids in Very Large HDL percentage	0.918755	0.905812	0.931882	1.18139e-31	2.94167e-29	-0.0847361	30.9276	TRUE
Histidine	0.872721	0.8529	0.893003	3.48154e-31	8.66903e-29	-0.136139	30.4582	TRUE
Valine	0.874623	0.854794	0.894911	2.3608e-30	5.87839e-28	-0.133963	29.6269	TRUE
Free Cholesterol in HDL	1.14327	1.1173	1.16985	3.35351e-30	8.35024e-28	0.133895	29.4745	TRUE
Triglycerides in Large HDL	1.12168	1.09882	1.14501	8.31128e-28	2.06951e-25	0.114825	27.0803	TRUE
Triglycerides to Total Lipids in Large LDL percentage	1.11611	1.09372	1.13896	2.27903e-26	5.67479e-24	0.109854	25.6422	TRUE
Albumin	0.905839	0.889398	0.922585	3.61964e-26	9.0129e-24	-0.0988933	25.4413	TRUE
Free Cholesterol to Total Lipids in Small HDL percentage	1.11808	1.09449	1.14219	1.09752e-24	2.73283e-22	0.111616	23.9596	TRUE
Free Cholesterol to Total Lipids in Very Large HDL percentage	0.883794	0.86299	0.905099	2.86591e-24	7.13611e-22	-0.123532	23.5427	TRUE
Cholesteryl Esters in Small HDL	0.895858	0.876858	0.915269	8.70761e-24	2.16819e-21	-0.109974	23.0601	TRUE
Cholesterol in Medium LDL	0.898402	0.879388	0.917827	9.55551e-23	2.37932e-20	-0.107138	22.0197	TRUE
Acetoacetate	1.07889	1.06264	1.09539	1.04371e-22	2.59883e-20	0.0759347	21.9814	TRUE
Phospholipids in HDL	1.12203	1.09634	1.14831	1.92138e-22	4.78423e-20	0.115137	21.7164	TRUE
Total Lipids in HDL	1.12233	1.09644	1.14883	3.26969e-22	8.14152e-20	0.115403	21.4855	TRUE
Free Cholesterol in Small LDL	0.900652	0.881617	0.920098	7.91397e-22	1.97058e-19	-0.104636	21.1016	TRUE
Cholesteryl Esters in Medium LDL	0.900308	0.881124	0.919909	1.21166e-21	3.01703e-19	-0.105019	20.9166	TRUE
Total Lipids in Medium LDL	0.902346	0.883272	0.921832	4.22636e-21	1.05236e-18	-0.102758	20.374	TRUE
HDL Cholesterol	1.11815	1.0924	1.1445	5.61728e-21	1.3987e-18	0.111674	20.2505	TRUE
Phospholipids in Medium LDL	0.901849	0.882597	0.921522	6.38863e-21	1.59077e-18	-0.103308	20.1946	TRUE
Apolipoprotein B to Apolipoprotein A1 ratio	0.900366	0.880793	0.920375	8.02806e-21	1.99899e-18	-0.104954	20.0954	TRUE
Free Cholesterol in Medium LDL	0.902939	0.883757	0.922537	1.16564e-20	2.90243e-18	-0.102101	19.9334	TRUE
Acetate	1.06006	1.04697	1.0733	3.4879e-20	8.68488e-18	0.0583214	19.4574	TRUE
Total Concentration of Branched Chain Amino Acids Leucine Isoleucine Valine	0.897759	0.877369	0.918623	3.5302e-20	8.7902e-18	-0.107854	19.4522	TRUE
Phenylalanine	0.898861	0.87862	0.919568	4.47664e-20	1.11468e-17	-0.106627	19.349	TRUE
Cholesteryl Esters in HDL	1.11202	1.08651	1.13812	3.04193e-19	7.57441e-17	0.106174	18.5169	TRUE
Cholesteryl Esters to Total Lipids in Medium LDL percentage	0.962972	0.954851	0.971162	2.49598e-18	6.21499e-16	-0.0377313	17.6028	TRUE
Cholesterol in Small LDL	0.908938	0.889578	0.928719	3.55197e-18	8.84442e-16	-0.0954785	17.4495	TRUE
Concentration of Small HDL Particles	0.908346	0.88886	0.928259	3.6726e-18	9.14477e-16	-0.09613	17.435	TRUE
Cholesterol to Total Lipids in Small LDL percentage	0.970111	0.963451	0.976817	5.96984e-18	1.48649e-15	-0.0303448	17.224	TRUE
Creatinine	0.884463	0.86002	0.909601	8.96974e-18	2.23346e-15	-0.122774	17.0472	TRUE
Average Diameter for VLDL Particles	0.905323	0.884999	0.926113	8.99029e-18	2.23858e-15	-0.0994639	17.0462	TRUE
Clinical LDL Cholesterol	0.912796	0.893874	0.932119	1.37491e-17	3.42352e-15	-0.0912426	16.8617	TRUE
Cholesterol to Total Lipids in Medium LDL percentage	0.973648	0.967622	0.979711	3.42876e-17	8.53762e-15	-0.0267057	16.4649	TRUE
Cholesterol in Small HDL	0.911781	0.892359	0.931626	4.20359e-17	1.04669e-14	-0.0923557	16.3764	TRUE
LDL Cholesterol	0.914199	0.895097	0.933708	8.30176e-17	2.06714e-14	-0.0897072	16.0808	TRUE
Cholesteryl Esters in LDL	0.913884	0.894713	0.933466	8.41714e-17	2.09587e-14	-0.0900513	16.0748	TRUE
Cholesterol to Total Lipids in Small HDL percentage	0.930466	0.914765	0.946436	1.03946e-16	2.58826e-14	-0.07207	15.9832	TRUE
Cholesteryl Esters to Total Lipids in IDL percentage	0.917831	0.899367	0.936675	1.34758e-16	3.35548e-14	-0.0857417	15.8704	TRUE
Phospholipids in LDL	0.913925	0.894603	0.933665	1.51251e-16	3.76614e-14	-0.0900063	15.8203	TRUE
Cholesterol to Total Lipids in IDL percentage	0.91979	0.90155	0.938399	2.80418e-16	6.98241e-14	-0.0836095	15.5522	TRUE
Cholesteryl Esters to Total Lipids in Large LDL percentage	0.971734	0.965062	0.978453	3.44883e-16	8.5876e-14	-0.0286731	15.4623	TRUE
Free Cholesterol in Medium HDL	1.09938	1.07457	1.12477	4.11087e-16	1.02361e-13	0.0947481	15.3861	TRUE
Total Lipids in Small LDL	0.914714	0.895238	0.934614	4.72465e-16	1.17644e-13	-0.0891435	15.3256	TRUE
Triglycerides in Very Large HDL	1.08637	1.06468	1.10851	8.22627e-16	2.04834e-13	0.0828461	15.0848	TRUE
Total Lipids in LDL	0.917669	0.898493	0.937253	1.52744e-15	3.80332e-13	-0.085919	14.816	TRUE
Total Lipids in Medium VLDL	0.915432	0.895728	0.935569	1.73344e-15	4.31627e-13	-0.0883596	14.7611	TRUE
Cholesteryl Esters in Small LDL	0.916694	0.897082	0.936734	3.18921e-15	7.94112e-13	-0.0869817	14.4963	TRUE
Cholesteryl Esters in Very Large VLDL	0.914577	0.894428	0.935181	3.96532e-15	9.87365e-13	-0.0892935	14.4017	TRUE
Leucine	0.912451	0.891584	0.933807	8.35893e-15	2.08137e-12	-0.0916208	14.0778	TRUE
Free Cholesterol to Total Lipids in Very Large VLDL percentage	1.09222	1.068	1.117	1.25667e-14	3.1291e-12	0.0882166	13.9008	TRUE
Concentration of Medium LDL Particles	0.918704	0.898953	0.938888	2.05626e-14	5.12008e-12	-0.0847915	13.6869	TRUE
Triglycerides in Large VLDL	0.91584	0.895277	0.936876	3.25401e-14	8.10248e-12	-0.0879136	13.4876	TRUE
Total Lipids in Large VLDL	0.916643	0.896263	0.937487	3.27232e-14	8.14808e-12	-0.0870369	13.4851	TRUE
Apolipoprotein A1	1.09281	1.06801	1.11819	3.52255e-14	8.77116e-12	0.0887554	13.4531	TRUE
Free Cholesterol in LDL	0.921982	0.902469	0.941917	9.86221e-14	2.45569e-11	-0.0812298	13.006	TRUE
Phospholipids in Small LDL	0.922493	0.902835	0.942579	2.11989e-13	5.27852e-11	-0.0806758	12.6737	TRUE
Concentration of Medium HDL Particles	1.0882	1.06391	1.11304	2.15256e-13	5.35987e-11	0.0845224	12.667	TRUE
Total Cholesterol Minus HDL C	0.923957	0.904621	0.943705	2.30403e-13	5.73704e-11	-0.0790903	12.6375	TRUE
Phospholipids in Large LDL	0.922857	0.903225	0.942916	2.52198e-13	6.27973e-11	-0.0802808	12.5983	TRUE
Phospholipids to Total Lipids in IDL percentage	1.08365	1.06055	1.10724	2.70623e-13	6.73852e-11	0.0803308	12.5676	TRUE
Cholesteryl Esters in Large LDL	0.923408	0.903877	0.943361	2.75556e-13	6.86134e-11	-0.0796842	12.5598	TRUE
Triglycerides in Medium VLDL	0.921112	0.900742	0.941943	5.92433e-13	1.47516e-10	-0.0821737	12.2274	TRUE
Cholesterol in Large LDL	0.925276	0.905754	0.945219	9.4435e-13	2.35143e-10	-0.0776632	12.0249	TRUE
Concentration of Medium VLDL Particles	0.924038	0.904012	0.944507	1.58248e-12	3.94038e-10	-0.0790024	11.8007	TRUE
Free Cholesterol to Total Lipids in Medium HDL percentage	1.09078	1.0648	1.11738	1.59545e-12	3.97266e-10	0.0868891	11.7971	TRUE
Free Cholesterol to Total Lipids in Small LDL percentage	0.939074	0.922834	0.955601	1.63641e-12	4.07466e-10	-0.0628605	11.7861	TRUE
Cholesterol in Large VLDL	0.92286	0.902512	0.943667	1.70088e-12	4.23519e-10	-0.0802777	11.7693	TRUE
Free Cholesterol in Medium VLDL	0.925904	0.905998	0.946249	3.85381e-12	9.59599e-10	-0.0769844	11.4141	TRUE
Free Cholesterol in Large VLDL	0.923623	0.903014	0.944703	5.16942e-12	1.28719e-09	-0.0794511	11.2866	TRUE
Triglycerides to Total Lipids in IDL percentage	1.07735	1.05476	1.10042	5.53789e-12	1.37894e-09	0.0745012	11.2567	TRUE
Phospholipids in Medium VLDL	0.926474	0.906556	0.94683	5.68797e-12	1.4163e-09	-0.0763691	11.245	TRUE
Total Lipids in Large LDL	0.928401	0.908835	0.948388	8.12991e-12	2.02435e-09	-0.0742917	11.0899	TRUE
Cholesteryl Esters in Large VLDL	0.925842	0.905601	0.946536	8.37357e-12	2.08502e-09	-0.0770514	11.0771	TRUE
Concentration of Small LDL Particles	0.927159	0.907255	0.947499	8.44699e-12	2.1033e-09	-0.0756307	11.0733	TRUE
Cholesterol in Medium HDL	1.08288	1.0584	1.10792	8.69537e-12	2.16515e-09	0.0796225	11.0607	TRUE
Apolipoprotein B	0.928377	0.908712	0.948467	1.02002e-11	2.53986e-09	-0.0743173	10.9914	TRUE
Cholesterol in Medium VLDL	0.928903	0.909076	0.949162	2.08599e-11	5.19412e-09	-0.0737514	10.6807	TRUE
Cholesterol in Very Large VLDL	0.926513	0.906029	0.947461	2.21108e-11	5.50558e-09	-0.076327	10.6554	TRUE
Concentration of LDL Particles	0.928883	0.90897	0.949232	2.51763e-11	6.2689e-09	-0.0737726	10.599	TRUE
Triglycerides to Total Lipids in Small LDL percentage	1.07402	1.0516	1.09692	3.24631e-11	8.0833e-09	0.0714126	10.4886	TRUE
Cholesterol to Total Lipids in Large LDL percentage	0.974476	0.967037	0.981973	3.77733e-11	9.40556e-09	-0.025855	10.4228	TRUE
Free Cholesterol in Small VLDL	0.929375	0.909405	0.949783	3.87021e-11	9.63682e-09	-0.0732434	10.4123	TRUE
Cholesteryl Esters in Medium HDL	1.07951	1.0552	1.10439	4.61348e-11	1.14876e-08	0.0765091	10.336	TRUE
Glycine	1.07835	1.05429	1.10296	5.69307e-11	1.41758e-08	0.0754328	10.2447	TRUE
Phospholipids to Total Lipids in Very Small VLDL percentage	1.07548	1.05231	1.09916	5.79255e-11	1.44234e-08	0.0727683	10.2371	TRUE
Total Lipids in Medium HDL	1.07843	1.05418	1.10324	7.67475e-11	1.91101e-08	0.0755103	10.1149	TRUE
Cholesterol in Small VLDL	0.930662	0.910655	0.951107	9.09693e-11	2.26514e-08	-0.0718595	10.0411	TRUE
Phospholipids in Medium HDL	1.0743	1.05041	1.09873	4.18992e-10	1.04329e-07	0.0716666	9.37779	TRUE
Phospholipids in Large VLDL	0.930781	0.910045	0.951988	4.36121e-10	1.08594e-07	-0.0717318	9.36039	TRUE
Phospholipids in Small VLDL	0.933201	0.913096	0.953749	4.92227e-10	1.22565e-07	-0.0691347	9.30783	TRUE
Cholesteryl Esters in Small VLDL	0.933399	0.913271	0.953971	5.76794e-10	1.43622e-07	-0.0689224	9.23898	TRUE
Total Lipids in VLDL	0.933347	0.913152	0.95399	6.39771e-10	1.59303e-07	-0.0689779	9.19398	TRUE
Total Lipids in Very Large VLDL	0.932162	0.911388	0.953411	1.00309e-09	2.49771e-07	-0.0702483	8.99866	TRUE
Total Lipids in Small HDL	0.935472	0.915527	0.955852	1.30796e-09	3.25681e-07	-0.0667037	8.88341	TRUE
Concentration of Large VLDL Particles	0.932618	0.911802	0.953908	1.38328e-09	3.44436e-07	-0.06976	8.85909	TRUE
Triglycerides to Phosphoglycerides ratio	0.931645	0.910513	0.953267	1.46131e-09	3.63867e-07	-0.0708036	8.83526	TRUE
VLDL Cholesterol	0.935779	0.915836	0.956155	1.547e-09	3.85204e-07	-0.0663765	8.81051	TRUE
Concentration of Large LDL Particles	0.936292	0.916219	0.956805	2.62634e-09	6.53959e-07	-0.0658276	8.58065	TRUE
Free Cholesterol in Large LDL	0.936876	0.916859	0.957331	3.27366e-09	8.15141e-07	-0.0652041	8.48497	TRUE
Cholesteryl Esters in Medium VLDL	0.936907	0.91688	0.957372	3.39032e-09	8.44191e-07	-0.065171	8.46976	TRUE
Free Cholesterol in VLDL	0.937372	0.917143	0.958048	6.24288e-09	1.55448e-06	-0.0646747	8.20462	TRUE
Triglycerides to Total Lipids in Very Large VLDL percentage	0.946813	0.929449	0.964503	7.16433e-09	1.78392e-06	-0.0546532	8.14482	TRUE
Cholesteryl Esters in VLDL	0.938471	0.918478	0.9589	7.47267e-09	1.8607e-06	-0.0635028	8.12652	TRUE
Remnant Cholesterol Non HDL Non LDL Cholesterol	0.939317	0.919467	0.959595	9.20389e-09	2.29177e-06	-0.0626027	8.03603	TRUE
Triglycerides in VLDL	0.936753	0.916085	0.957888	9.48352e-09	2.3614e-06	-0.0653353	8.02303	TRUE
Triglycerides in Very Large VLDL	0.9365	0.915526	0.957954	1.37112e-08	3.4141e-06	-0.065606	7.86292	TRUE
Free Cholesterol to Total Lipids in Very Small VLDL percentage	0.943394	0.924577	0.962594	1.43888e-08	3.58282e-06	-0.0582712	7.84197	TRUE
Total Lipids in Small VLDL	0.939607	0.91929	0.960373	2.33174e-08	5.80604e-06	-0.0622938	7.63232	TRUE
Phospholipids to Total Lipids in Medium HDL percentage	0.969833	0.958915	0.980876	1.14023e-07	2.83917e-05	-0.0306312	6.94301	TRUE
Concentration of Very Large VLDL Particles	0.940944	0.919928	0.96244	1.2777e-07	3.18148e-05	-0.0608717	6.89357	TRUE
Phospholipids in Very Large VLDL	0.941444	0.920508	0.962856	1.4497e-07	3.60974e-05	-0.06034	6.83872	TRUE
Phospholipids in VLDL	0.943181	0.922807	0.964005	1.51977e-07	3.78423e-05	-0.0584973	6.81822	TRUE
Free Cholesterol in Very Large VLDL	0.942596	0.92171	0.963957	2.32984e-07	5.80129e-05	-0.0591171	6.63267	TRUE
Phospholipids to Total Lipids in Large VLDL percentage	0.951296	0.933211	0.969731	3.41895e-07	8.5132e-05	-0.0499304	6.46611	TRUE
Concentration of IDL Particles	0.947394	0.926994	0.968244	1.14094e-06	0.000284095	-0.0540398	5.94274	TRUE
Phospholipids to Total Lipids in Very Large HDL percentage	1.06774	1.0397	1.09653	1.38249e-06	0.000344239	0.0655407	5.85934	TRUE
Triglycerides to Total Lipids in Very Large HDL percentage	0.947735	0.926508	0.969449	3.406e-06	0.000848095	-0.0536802	5.46775	TRUE
Concentration of Small VLDL Particles	0.949657	0.929004	0.970769	4.13405e-06	0.00102938	-0.0516543	5.38362	TRUE
Phospholipids to Total Lipids in Small LDL percentage	1.0523	1.02956	1.07555	4.80407e-06	0.00119621	0.0509793	5.31839	TRUE
Concentration of VLDL Particles	0.951388	0.930861	0.972367	7.5306e-06	0.00187512	-0.0498336	5.12317	TRUE
Cholesterol to Total Lipids in Very Small VLDL percentage	0.95307	0.933016	0.973555	9.42093e-06	0.00234581	-0.0480669	5.02591	TRUE
Cholesteryl Esters to Total Lipids in Very Large HDL percentage	0.964296	0.94885	0.979994	1.01956e-05	0.0025387	-0.0363569	4.99159	TRUE
Cholesteryl Esters to Total Lipids in Small VLDL percentage	0.954503	0.934763	0.97466	1.25834e-05	0.00313326	-0.0465641	4.9002	TRUE
Cholesteryl Esters in IDL	0.953712	0.933074	0.974806	2.1755e-05	0.00541699	-0.0473936	4.66244	TRUE
Cholesterol in IDL	0.954098	0.933492	0.975158	2.46168e-05	0.00612958	-0.0469892	4.60877	TRUE
Cholesterol to Total Lipids in Small VLDL percentage	0.955412	0.935363	0.97589	2.49179e-05	0.00620454	-0.045613	4.60349	TRUE
Phosphatidylcholines	1.04987	1.02636	1.07393	2.54406e-05	0.00633471	0.0486687	4.59447	TRUE
Total Triglycerides	0.953982	0.933147	0.975282	2.89643e-05	0.0072121	-0.0471106	4.53814	TRUE
Phosphoglycerides	1.04875	1.02548	1.07255	3.20433e-05	0.00797877	0.0475995	4.49426	TRUE
Cholesteryl Esters to Total Lipids in Very Small VLDL percentage	0.955921	0.935732	0.976546	3.48622e-05	0.0086807	-0.0450799	4.45764	TRUE
Free Cholesterol to Total Lipids in IDL percentage	0.958013	0.938528	0.977902	4.28575e-05	0.0106715	-0.0428944	4.36797	TRUE
Omega 6 Fatty Acids to Omega 3 Fatty Acids ratio	1.04556	1.02311	1.06851	5.75972e-05	0.0143417	0.0445533	4.2396	TRUE
Total Cholines	1.04726	1.02387	1.07118	6.14309e-05	0.0152963	0.0461756	4.21161	TRUE
Phospholipids in Small HDL	0.958358	0.93781	0.979356	0.000119893	0.0298534	-0.0425339	3.92121	TRUE
Cholesteryl Esters to Total Lipids in Small LDL percentage	0.972601	0.958777	0.986624	0.000142542	0.0354929	-0.0277817	3.84606	TRUE
Free Cholesterol to Total Lipids in Small VLDL percentage	0.95956	0.939052	0.980516	0.000180277	0.044889	-0.0412804	3.74406	TRUE

### Sheet: ST5
Lasso selected genes
protein	weight
NEFL	0.443486921563486
RNF149	0.234125786026303
CPVL	0.140466513657527
CTSL	0.134635804553369
VSIG4	0.115107795899015
GFAP	0.11025185104836
GDF15	0.0672802901866674
TIMP4	0.0547449162821903
ACE2	0.0463303647708076
SPINK1	0.0328877357995363
SERPINI2	0.0284975090315641
NGFR	0.0200976952225246
BST2	0.00965578042656221
KLK1	0.00799574064620713
CTSD	0.00533386850714234
ADGRG1	0.00521103708493214
PDIA5	0.00472000973673889
HSD17B14	0.00470321793374645
MBL2	0.00221957470822787
RIDA	0.00142361811106647
ITGAV	-0.00853848321887747
LRRN1	-0.00907477362097918
CHEK2	-0.0106153881936869
NPTXR	-0.0192842418047166
GPC5	-0.0209034707048739
CLEC4A	-0.0590291634406817
CD248	-0.075146209429538
IGFBP3	-0.0761096385571459
KIT	-0.0851542781803262
NRXN3	-0.111560378969055
TNR	-0.1558400610748
RAB6A	-0.211313724767868
